# Seeing Opportunity in Virtual Reality: A Rapid Review of the Use of VR as a Tool in Vision Care

**DOI:** 10.1101/2025.05.20.25327918

**Authors:** Kiana Masoudi, Madeline Wong, Danielle Tchao, Ani Orchanian-Cheff, Michael Reber, Lora Appel

**Affiliations:** OpenLab, Universtiy Health Network, Toronto, ON, CA; Library and Information Services, University Health Network, Toronto, ON, CA; Donald K Johnson Eye Institute, Krembil Fresearch Institute, University Health Network, Toronto, ON, CA; Department of Ophthalmology and Vision Sciences, University of Toronto, Toronto, ON, CA; INSERM UMR-S1329 STEP, Strasbourg, FR; School of Health Policy and Management, Faculty of Health, York University, Toronto, ON, CA; KITE, University Health Network, Toronto, ON, CA; General Internal Medicine, Michael Garron Hospital, Toronto, ON, CA

**Keywords:** Virtual Reality, Vision Disorders, Eye Care, Vision Therapy, Vision Screening, Visual Perception, Ophthalmology

## Abstract

**Background:** Virtual reality (VR) technologies have shown significant potential for diagnosing and treating vision-related impairments: This rapid review evaluates and characterizes the existing literature on VR technologies for diagnosing and treating vision-based diseases.

**Methods:** A systematic search was conducted across Ovid MEDLINE, Ovid Embase, the Cochrane Database of Systematic Reviews (Ovid), and the Cochrane Central Register of Controlled Trials (Ovid). Abstracts were screened using Rayyan QCRI, followed by full-text screening and data extraction. Eligible studies were published in peer-reviewed journals, written in English, focused on human participants, used immersive and portable VR devices as the primary intervention, and reported on the clinical effectiveness of VR for therapeutic, diagnostic, or screening purposes for vision or auditory-visual impairments. Various study characteristics, including design and participant details, were extracted, and the MMAT assessment tool was used to evaluate study quality.

**Results:** Seventy-six studies met the inclusion criteria. Among these, sixty-four (84.2%) were non-randomized studies exploring VR’s effectiveness, while twenty-two (15.8%) were randomized-controlled trials. Of the included studies, 38.2% focused on diagnosing, 21.0% on screening, and 38.2% on treating vision impairments. Glaucoma and amblyopia were the most commonly studied visual impairments.

**Conclusion:** The use of standalone, remotely controlled VR headsets for screening and diagnosing visual diseases represents a promising advancement in ophthalmology. With ongoing technological developments, VR has the potential to revolutionize eye care by improving accessibility, efficiency, and personalization. Continued research and innovation in VR applications for vision care are expected to further enhance patient outcomes.

**Systematic review registration:** PROSPERO CRD42023456214.
