## Supplementary material for "Seeing Opportunity in Virtual Reality: A Rapid Review of the Use of VR as a Tool in Vision Care": Definition of codes

### Sheet: Sheet1
Research type	RCTs	Participants are randomly assigned to an intervention or control group, with each group exposed to one condition only.
	Pilot Trials	Small-scaled test to evaluate the feasibility of study design, conducted in preparation for a larger study.
	Comparator Interventions	Study compares virtual reality to another intervention for the condition or process under question. Most often standard visual assessment tools such as the Humprey field analyzer (HFA).
	Outcomes: Validated	Study shows that their VR intervention had statistically significant or clear outcomes that pointed to the effectiveness of the VR as a screening/diagnostic/therapeutic tool.
	Other	Studies that do not fall under the above categories, including distinct research designs such as case reports and cross-sectional studies.
Research theme	Visual impairment	Conditions that affect the visual field or visual acuity of individuals. Common examples include glaucoma and amblyopia.
	Visual cognition	Visual conditions that are related to cognition or perception. Common examples include depth perception, visual neglect, spatial awareness and accommodative dysfunction.
	Visual impairment + audition	Study measures outcomes for vision impairment improvement using integrated visual and auditory interventions, or VR to improve audition outcomes.
	Visual cognition + audition	Study measures outcomes for vision cognition improvement using integrated visual and auditory interventions, or VR to improve audition outcomes.
Intervention use	Therapeutic	Intervention is used to improve an existing condition.
	Screening	Intervention is used to detect whether participants have any visual conditions; the researchers are not aware of these conditions pre-screening.
	Diagnostic	Intervention is used to confirm that participants have a certain eye condition or find out the cause of it; the condition is already known to the researchers.
Existing or novel tool	Novel tool/method	Any newly developed VR tool, software, or method. For example, if a study designed a VR software they are testing out, or if the researchers have integrated other measuring devices (eg: eye tracker) into the VR setup.
	Implemented existing tool/method into VR	Existing programs or software that are implemented into VR without any changes made. For example, gaming applications.
Comparator	~ to be written by coder ~	Whether the VR intervention is being compared to any other standard assessment or tool in order to assess its validity or effectiveness.
Patient age group	Patients - adult	18+ years old with a visual condition.
	Patients - pediatric	0 -18 years old with a visual condition.
	Patients - adult & pediatric	No age restrictions and participants have a visual condition. For example, participants were recruited from a clinic after their eye checkups.
	Healthy - adult	18+ years old and healthy.
	Healthy - pediatric	0 -18 years old and healthy.
	Healthy - adult & pediatric	No age restrictions and all participants are healthy.
	No restrictions	Study explicitly mentions that any individuals can participate.
	Other	No specific information given for the demographics of participants.
Gross Sample Size	Participants that completed the entire study period (ie: after exclusions and drop outs).
HMD Type	Tethered	Head-mounted display connected to another device using a cord.
	Stand alone	Head-mounted display without physical connection to other devices, usually all components are in a single device.
Device/Brand Model	~ to be written by coder ~	The brand model as mentioned in the study.
Journal Type	Ophthalmology	Journal focuses on vision science or the eye.
	General Health	Journal is health related but does not focus on ophthalmology. This includes scientific or medical research such as neuroscience.
	Tech	Journal focuses on technology, engineering, and computer sciences.
	Other	Journal does not fall under any of the other categories. For example, sociology journals.
Joint Developed with Industry	Yes	The conflict of interest noted industry affiliations that funded or collaborated on the study.
	No	No mention of external industry collaborations and no conflicts of interest declared.
	Don’t Know	No conflict of interest section present in the paper, could not determine joint development.
