## Supplementary material for "Seeing Opportunity in Virtual Reality: A Rapid Review of the Use of VR as a Tool in Vision Care": List of reviewed articles

### Sheet: Sheet1
Author	Year	Reference
Alvarez-Falcón, S., Wang, B., Taleb, E., Cheung, N. L., Scriven, C. A., Priestley, Y., El-Dairi, M., & Freedman, S. F.	2024	Alvarez-Falcón, S., Wang, B., Taleb, E., Cheung, N. L., Scriven, C. A., Priestley, Y., El-Dairi, M., & Freedman, S. F. (2024). Performance of VisuALL virtual reality visual field testing in healthy children. Journal of American Association for Pediatric Ophthalmology and Strabismus, 28(1), 103802. https://doi.org/10.1016/j.jaapos.2023.10.004
Badakere, A., Mir, A. A., Negi, R., Kulkarni, S., Kekunnaya, R., & Sachdeva, V.	2023	Badakere, A., Mir, A. A., Negi, R., Kulkarni, S., Kekunnaya, R., & Sachdeva, V. (2023). Agreement between virtual reality perimetry and static automated Perimetry in various Neuro-Ophthalmological Conditions: a pilot study. Neuro-Ophthalmology, 47(5–6), 255–261. https://doi.org/10.1080/01658107.2023.2255651
Baskar, J., Ali, M. A., Choudhari, N. S., & Senthil, S.	2024	Baskar, J., Ali, M. A., Choudhari, N. S., & Senthil, S. (2024). Development and evaluation of Order of Magnitude (OM): a virtual reality-based visual field analyzer for glaucoma detection. International Ophthalmology, 44(1).
Bennett, J., Aleman, E. M., Maguire, K. H., Nadelmann, J., Weber, M. L., Maguire, W., Maja, A., O’Neil, E., Maguire, A. M., Miller, A. J., & Alemán, T. S.	2023	Bennett, J., Aleman, E. M., Maguire, K. H., Nadelmann, J., Weber, M. L., Maguire, W., Maja, A., O’Neil, E., Maguire, A. M., Miller, A. J., & Alemán, T. S. (2023). Optimization and validation of a virtual reality orientation and mobility test for inherited retinal degenerations. Translational Vision Science & Technology, 12(1), 28. https://doi.org/10.1167/tvst.12.1.28
Berneshawi, A. R., Shue, A., & Chang, R. T.	2024	Berneshawi, A. R., Shue, A., & Chang, R. T. (2024). Glaucoma Home Self-Testing Using VR Visual Fields and Rebound Tonometry versus In-Clinic Perimetry and Goldmann Applanation Tonometry: A pilot study. Translational Vision Science & Technology, 13(8), 7. https://doi.org/10.1167/tvst.13.8.7
Boon, M. Y., Asper, L., Chik, P., Alagiah, P., & Ryan, M.	2020	Boon, M. Y., Asper, L., Chik, P., Alagiah, P., & Ryan, M. (2020). Treatment and compliance with virtual reality and anaglyph‐based training programs for convergence insufficiency. Clinical and Experimental Optometry, 103(6), 870–876. https://doi.org/10.1111/cxo.13057
Bradley, C., Ahmed, I. I. K., Samuelson, T. W., Chaglasian, M., Barnebey, H., Radcliffe, N., & Bacharach, J.	2024	Bradley, C., Ahmed, I. I. K., Samuelson, T. W., Chaglasian, M., Barnebey, H., Radcliffe, N., & Bacharach, J. (2024). Validation of a wearable virtual reality perimeter for glaucoma staging, the NOVA Trial: Novel Virtual Reality Field Assessment. Translational Vision Science & Technology, 13(3), 10. https://doi.org/10.1167/tvst.13.3.10
Chen, Y., Yeh, P., Cheng, Y., Su, W., Hwang, Y., Chen, H. S., Lee, Y., & Shen, S.	2022	Chen, Y., Yeh, P., Cheng, Y., Su, W., Hwang, Y., Chen, H. S., Lee, Y., & Shen, S. (2022). Application and validation of LUXIE: a newly developed virtual reality perimetry software. Journal of Personalized Medicine, 12(10), 1560. https://doi.org/10.3390/jpm12101560
Cheng, C. P., Serafini, R. A., Labkovich, M., Warburton, A. J., Navarro, V., Shaik, N., Reddy, H., & Chelnis, J. G.	2024	Cheng, C. P., Serafini, R. A., Labkovich, M., Warburton, A. J., Navarro, V., Shaik, N., Reddy, H., & Chelnis, J. G. (2024). Clinical report: Virtual reality enables comparable contrast sensitivity measurements to in-office testing (pilot study). Optometry and Vision Science, 101(2), 124–128. https://doi.org/10.1097/opx.0000000000002107
Chia, Z. K., Kong, A. W., Turner, M. L., Saifee, M., Damato, B. E., Backus, B. T., Blaha, J. J., Schuman, J. S., Deiner, M. S., & Ou, Y.	2024	Chia, Z. K., Kong, A. W., Turner, M. L., Saifee, M., Damato, B. E., Backus, B. T., Blaha, J. J., Schuman, J. S., Deiner, M. S., & Ou, Y. (2024). Assessment of remote training, At-Home Testing, and Test-Retest variability of a novel test for clustered virtual reality perimetry. Ophthalmology Glaucoma, 7(2), 139–147. https://doi.org/10.1016/j.ogla.2023.08.006
Chun, R., Deemer, A., Fujiwara, K., Deremeik, J., Bradley, C. K., Massof, R. W., & Werblin, F. S.	2024	Chun, R., Deemer, A., Fujiwara, K., Deremeik, J., Bradley, C. K., Massof, R. W., & Werblin, F. S. (2024). Comparative effectiveness between two types of head-mounted magnification modes using a smartphone-based virtual display. Optometry and Vision Science, 101(6), 342–350. https://doi.org/10.1097/opx.0000000000002115
Cinnera, A. M., Verna, V., Marucci, M., Tavernese, A., Magnotti, L., Matano, A., D’Acunto, C., Paolucci, S., Morone, G., Betti, V., & Tramontano, M.	2024	Cinnera, A. M., Verna, V., Marucci, M., Tavernese, A., Magnotti, L., Matano, A., D’Acunto, C., Paolucci, S., Morone, G., Betti, V., & Tramontano, M. (2024). Immersive virtual reality for treatment of unilateral spatial neglect via Eye-Tracking biofeedback: RCT protocol and usability testing. Brain Sciences, 14(3), 283. https://doi.org/10.3390/brainsci14030283
Cleary, M., Moody, A., Buchanan, A. M., Stewart, H., & Dutton, G. N.	2007	Cleary, M., Moody, A., Buchanan, A. M., Stewart, H., & Dutton, G. N. (2007). Assessment of a computer-based treatment for older amblyopes: the Glasgow Pilot Study. Eye, 23(1), 124–131. https://doi.org/10.1038/sj.eye.6702977
Cottingham, E., Burgum, F., Gosling, S., Woods, L., & Tandon, A.	2024	Cottingham, E., Burgum, F., Gosling, S., Woods, L., & Tandon, A. (2024). Assessment of the Impact of a Head-mounted Augmented Reality Low Vision Aid on Vision and Quality of Life in Children and Young People with Visual Impairment. British and Irish Orthoptic Journal, 20(1), 57–68. https://doi.org/10.22599/bioj.345
Daibert-Nido, M., Pyatova, Y., Cheung, K., Nayomi, C., Markowitz, S. N., Bouffet, É., & Reber, M.	2021	Daibert-Nido, M., Pyatova, Y., Cheung, K., Nayomi, C., Markowitz, S. N., Bouffet, É., & Reber, M. (2021). Case Report: Visual rehabilitation in hemianopia patients. Home-Based Visual Rehabilitation in patients with hemianopia consecutive to brain tumor treatment: Feasibility and potential effectiveness. Frontiers in Neurology, 12. https://doi.org/10.3389/fneur.2021.680211
Daibert-Nido, M., Pyatova, Y., Cheung, K., Reginald, A., Garcia-Giler, E., Bouffet, É., Markowitz, S. N., & Reber, M.	2021	Daibert-Nido, M., Pyatova, Y., Cheung, K., Reginald, A., Garcia-Giler, E., Bouffet, É., Markowitz, S. N., & Reber, M. (2021). An audiovisual 3D-Immersive stimulation program in Hemianopia using a connected device. American Journal of Case Reports, 22. https://doi.org/10.12659/ajcr.931079
Elhusseiny, A. M., Bishop, K., Staffa, S. J., Zurakowski, D., Hunter, D. G., & Mantagos, I. S.	2021	Elhusseiny, A. M., Bishop, K., Staffa, S. J., Zurakowski, D., Hunter, D. G., & Mantagos, I. S. (2021). Virtual reality prototype for binocular therapy in older children and adults with amblyopia. Journal of American Association for Pediatric Ophthalmology and Strabismus, 25(4), 217.e1-217.e6. https://doi.org/10.1016/j.jaapos.2021.03.008
Foerster, R. M., Poth, C. H., Behler, C., Botsch, M., & Schneider, W. X.	2019	Foerster, R. M., Poth, C. H., Behler, C., Botsch, M., & Schneider, W. X. (2019). Neuropsychological assessment of visual selective attention and processing capacity with head-mounted displays. Neuropsychology (Journal), 33(3), 309–318. https://doi.org/10.1037/neu0000517
Godinez, A., Martín‐González, S., Ibarrondo, O., & Levi, D. M.	2021	Godinez, A., Martín‐González, S., Ibarrondo, O., & Levi, D. M. (2021). Scaffolding depth cues and perceptual learning in VR to train stereovision: a proof of concept pilot study. Scientific Reports, 11(1). https://doi.org/10.1038/s41598-021-89064-z
Grau, E., Andrae, S., Horn, F. K., Hohberger, B., Ring, M., & Michelson, G.	2022	Grau, E., Andrae, S., Horn, F. K., Hohberger, B., Ring, M., & Michelson, G. (2022). Teleglaucoma using a new Smartphone-Based tool for visual field assessment. Journal of Glaucoma, 32(3), 186–194. https://doi.org/10.1097/ijg.0000000000002153
Greenfield, J., Deiner, M., Nguyen, A., Wollstein, G., Damato, B., Backus, B. T., Wu, M., Schuman, J. S., & Ou, Y.	2022	Greenfield, J., Deiner, M., Nguyen, A., Wollstein, G., Damato, B., Backus, B. T., Wu, M., Schuman, J. S., & Ou, Y. (2022). Virtual Reality Oculokinetic Perimetry Test Reproducibility and relationship to conventional perimetry and OCT. Ophthalmology Science, 2(1), 100105. https://doi.org/10.1016/j.xops.2021.100105
Halička, J., Bittšanský, M., Sivák, Š., Piñero, D. P., & Žiak, P.	2021	Halička, J., Bittšanský, M., Sivák, Š., Piñero, D. P., & Žiak, P. (2021). Virtual Reality Visual Training in an Adult Patient with Anisometropic Amblyopia: Visual and Functional Magnetic Resonance Outcomes. Vision, 5(2), 22. https://doi.org/10.3390/vision5020022
Halička, J., Sahatqija, E., Krasnansky, M., Kapitanova, K., Fedorova, M., & Ziak, P.	2020	Halička, J., Sahatqija, E., Krasňanský, M., Kapitánová, K., Fedorová, M., & Žiak, P. (2020). Visual Training in Virtual Reality in Adult Patients with Anisometric Amblyopia. Czech and Slovak Ophthalmology, 76(3). https://doi.org/10.31348/2020/3
Heinzman, Z., Linton, E., Marín-Franch, I., Turpin, A., Alawa, K., Wijayagunaratne, A., & Wall, M.	2023	Heinzman, Z., Linton, E., Marín-Franch, I., Turpin, A., Alawa, K., Wijayagunaratne, A., & Wall, M. (2023). Validation of the Iowa Head-Mounted Open-Source Perimeter. Translational Vision Science & Technology, 12(9), 19. https://doi.org/10.1167/tvst.12.9.19
Hollander, D., Volpe, N. J., Moster, M. L., Liu, G. T., Balcer, L. J., Judy, K., & Galetta, S. L.	2000	Hollander, D., Volpe, N. J., Moster, M. L., Liu, G. T., Balcer, L. J., Judy, K., & Galetta, S. L. (2000). Use of a portable head mounted perimetry system to assess bedside visual fields. British Journal of Ophthalmology, 84(10), 1185–1190. https://doi.org/10.1136/bjo.84.10.1185
Huygelier, H., Schraepen, B., Lafosse, C., Vaes, N., Schillebeeckx, F., Michiels, K., Vanden Abeele, V., Van Ee, R., & Gillebert, C. R.	2020	Huygelier, H., Schraepen, B., Lafosse, C., Vaes, N., Schillebeeckx, F., Michiels, K., Vanden Abeele, V., Van Ee, R., & Gillebert, C. R. (2020). An immersive virtual reality game to train spatial attention orientation after stroke: A feasibility study. Applied Neuropsychology: Adult, 29(5), 915–935. https://doi.org/10.1080/23279095.2020.1821030
Kadhum, A., Tan, E., Fronius, M., Baart, S., Levi, D. M., Joosse, M. V., Simonsz, H. J., & Loudon, S. E.	2023	Kadhum, A., Tan, E., Fronius, M., Baart, S., Levi, D. M., Joosse, M. V., Simonsz, H. J., & Loudon, S. E. (2023). Supervised dichoptic gaming versus monitored occlusion therapy for childhood amblyopia: Effectiveness and efficiency. Acta Ophthalmologica. https://doi.org/10.1111/aos.15674
Kartha, A., Sadeghi, R., Bradley, C., Livingston, B., Tran, C., Gee, W., & Dagnelie, G.	2023	Kartha, A., Sadeghi, R., Bradley, C., Livingston, B., Tran, C., Gee, W., & Dagnelie, G. (2023). Measuring visually guided motor performance in ultra low vision using virtual reality. Frontiers in Neuroscience, 17. https://doi.org/10.3389/fnins.2023.1251935
Kim, J. H., Son, H., Lee, S., & Kwon, S.	2019	Kim, J. H., Son, H., Lee, S., & Kwon, S. (2019). VR/AR head-mounted display system based measurement and evaluation of dynamic visual acuity. Journal of Eye Movement Research, 12(8). https://doi.org/10.16910/jemr.12.8.1
Kvansakul, J., Hamilton, L., Ayton, L. N., McCarthy, C., & Petoe, M. A.	2020	Kvansakul, J., Hamilton, L., Ayton, L. N., McCarthy, C., & Petoe, M. A. (2020). Sensory augmentation to aid training with retinal prostheses. Journal of Neural Engineering, 17(4), 045001. https://doi.org/10.1088/1741-2552/ab9e1d
Labkovich, M., Warburton, A., Ying, S., Valliani, A., Kissel, N., Serafini, R. A., Mathew, R., Coakley, B. A., Hovstadius, S. M., Navarro, V., Patel, A., Reddy, H., & Chelnis, J.	2022	Labkovich, M., Warburton, A., Ying, S., Valliani, A., Kissel, N., Serafini, R. A., Mathew, R., Coakley, B. A., Hovstadius, S. M., Navarro, V., Patel, A., Reddy, H., & Chelnis, J. (2022). Virtual Reality Hemifield Measurements for Corrective surgery eligibility in PTOSis patients: a pilot clinical trial. Translational Vision Science & Technology, 11(10), 35. https://doi.org/10.1167/tvst.11.10.35
Lam, A., To, E., Weinreb, R. N., Yu, M., Mak, H., Lai, G., Chiu, V., Wu, K., Zhang, X. J., Cheng, T. P. H., Guo, P. Y., & Leung, C. K.	2020	Lam, A., To, E., Weinreb, R. N., Yu, M., Mak, H., Lai, G., Chiu, V., Wu, K., Zhang, X. J., Cheng, T. P. H., Guo, P. Y., & Leung, C. K. (2020). Use of virtual reality simulation to identify Vision-Related disability in patients with glaucoma. JAMA Ophthalmology, 138(5), 490. https://doi.org/10.1001/jamaophthalmol.2020.0392
Leal-Vega, L., Piñero, D. P., Molina-Martín, A., Hernández-Rodríguez, C. J., Cuadrado-Asensio, R., Martín-Gutiérrez, A., Lara, J. F. A., & Martín, M. B. C.	2024	Leal-Vega, L., Piñero, D. P., Molina-Martín, A., Hernández-Rodríguez, C. J., Cuadrado-Asensio, R., Martín-Gutiérrez, A., Lara, J. F. A., & Martín, M. B. C. (2024). Pilot study assessing the safety and acceptance of a novel virtual reality system to improve visual function. Seminars in Ophthalmology, 39(5), 394–399. https://doi.org/10.1080/08820538.2024.2324074
Leitner, M. C., & Hawelka, S.	2021	Leitner, M. C., & Hawelka, S. (2021). Visual field improvement in neglect after virtual reality intervention: a single-case study. Neurocase, 27(3), 308–318. https://doi.org/10.1080/13554794.2021.1951302
Leitner, M. C., Ladek, A., Hutzler, F., Reitsamer, H. A., & Hawelka, S.	2023	Leitner, M. C., Ladek, A., Hutzler, F., Reitsamer, H. A., & Hawelka, S. (2023). Placebo effect after visual restitution training: no eye-tracking controlled perimetric improvement after visual border stimulation in late subacute and chronic visual field defects after stroke. Frontiers in Neurology, 14. https://doi.org/10.3389/fneur.2023.1114718
Li, S., Tang, A., Bi, Y., Wang, J., & Liu, L.	2022	Li, S., Tang, A., Bi, Y., Wang, J., & Liu, L. (2022). Virtual reality-based vision therapy versus OBVAT in the treatment of convergence insufficiency, accommodative dysfunction: a pilot randomized controlled trial. BMC Ophthalmology, 22(1). https://doi.org/10.1186/s12886-022-02393-z
Massiceti, D., Hicks, S. L., & Van Rheede, J. J.	2018	Massiceti, D., Hicks, S. L., & Van Rheede, J. J. (2018). Stereosonic vision: Exploring visual-to-auditory sensory substitution mappings in an immersive virtual reality navigation paradigm. PLOS ONE, 13(7), e0199389. https://doi.org/10.1371/journal.pone.0199389
Mazerand, E., Renard, M. L., Hüe, S., Lemée, J., Klinger, É., & Menei, P.	2017	Mazerand, E., Renard, M. L., Hüe, S., Lemée, J., Klinger, É., & Menei, P. (2017). Intraoperative subcortical electrical mapping of the optic tract in awake surgery using a virtual reality headset. World Neurosurgery, 97, 424–430. https://doi.org/10.1016/j.wneu.2016.10.031
McLaughlin, D. E., Savatovsky, E. J., O’Brien, R. C., Vanner, E. A., Munshi, H. K., Pham, A. H., & Grajewski, A. L.	2024	McLaughlin, D. E., Savatovsky, E. J., O’Brien, R. C., Vanner, E. A., Munshi, H. K., Pham, A. H., & Grajewski, A. L. (2024). Reliability of visual field testing in a telehealth setting using a Head-Mounted device: a pilot study. Journal of Glaucoma, 33(1), 15–23. https://doi.org/10.1097/ijg.0000000000002290
Mees, L., Upadhyaya, S., Kumar, P., Kotawala, S., Haran, S., Rajasekar, S., Friedman, D. S., & Venkatesh, R.	2019	Mees, L., Upadhyaya, S., Kumar, P., Kotawala, S., Haran, S., Rajasekar, S., Friedman, D. S., & Venkatesh, R. (2019). Validation of a head-mounted virtual reality visual field screening device. Journal of Glaucoma, 29(2), 86–91. https://doi.org/10.1097/ijg.0000000000001415
Mehringer, W., Wirth, M., Roth, D., Michelson, G., & Eskofier, B. M.	2022	Mehringer, W., Wirth, M., Roth, D., Michelson, G., & Eskofier, B. M. (2022). Stereopsis Only: Validation of a Monocular Depth Cues Reduced Gamified Virtual Reality with Reaction Time Measurement. IEEE Transactions on Visualization and Computer Graphics, 28(5), 2114–2124. https://doi.org/10.1109/tvcg.2022.3150486
Meqdad, Y., El-Basty, M., Awadein, A., Gouda, J., & Hassanein, D.	2023	Meqdad, Y., El-Basty, M., Awadein, A., Gouda, J., & Hassanein, D. (2023). Randomized Controlled Trial of Patching versus Dichoptic Stimulation Using Virtual Reality for Amblyopia Therapy. Current Eye Research, 49(2), 214–223. https://doi.org/10.1080/02713683.2023.2275531
Mesfin, Y., Kong, A., Backus, B. T., Deiner, M., Ou, Y., & Oatts, J. T.	2024	Mesfin, Y., Kong, A., Backus, B. T., Deiner, M., Ou, Y., & Oatts, J. T. (2024). Pilot study comparing a new virtual reality–based visual field test to standard perimetry in children. Journal of American Association for Pediatric Ophthalmology and Strabismus, 28(3), 103933. https://doi.org/10.1016/j.jaapos.2024.103933
Molina‐Martín, A., Leal-Vega, L., De Fez Sáiz, D., Martínez‐Plaza, E., Coco-Martin, M. B., & Piñero, D. P.	2023	Molina‐Martín, A., Leal-Vega, L., De Fez Sáiz, D., Martínez‐Plaza, E., Coco-Martin, M. B., & Piñero, D. P. (2023). Amblyopia Treatment through Immersive Virtual Reality: A Preliminary Experience in Anisometropic Children. Vision, 7(2), 42. https://doi.org/10.3390/vision7020042
Nakanishi, M., Miner, A., Jung, T., & Graves, J.	2023	Nakanishi, M., Miner, A., Jung, T., & Graves, J. (2023). Novel moving Steady-State visual evoked potential stimulus to assess afferent and efferent dysfunction in multiple sclerosis. IEEE Transactions on Neural Systems and Rehabilitation Engineering, 31, 1297–1301. https://doi.org/10.1109/tnsre.2023.3243554
Namgung, E., Kwon, S. U., Han, M., Kim, G., Kim, H. Y., Park, K., Cho, M., Choi, H., Nah, H., Lim, H. T., & Kang, D.	2024	Namgung, E., Kwon, S. U., Han, M., Kim, G., Kim, H. Y., Park, K., Cho, M., Choi, H., Nah, H., Lim, H. T., & Kang, D. (2024). Digital therapeutics using virtual reality‐based visual perceptual learning for visual field defects in stroke: A double‐blind randomized trial. Brain and Behavior, 14(5). https://doi.org/10.1002/brb3.3525
Narang, P., Agarwal, A., Srinivasan, M., & Agarwal, A.	2021	Narang, P., Agarwal, A., Srinivasan, M., & Agarwal, A. (2021). Advanced Vision Analyzer–Virtual Reality Perimeter. Ophthalmology Science, 1(2), 100035. https://doi.org/10.1016/j.xops.2021.100035
Negrillo-Cárdenas, J., Rueda, A. J., Ogáyar, C. J., Lomas‐Vega, R., & Segura, R. J.	2018	Negrillo-Cárdenas, J., Rueda, A. J., Ogáyar, C. J., Lomas‐Vega, R., & Segura, R. J. (2018). A System for the Measurement of the Subjective Visual Vertical using a Virtual Reality Device. Journal of Medical Systems, 42(7). https://doi.org/10.1007/s10916-018-0981-y
Neugebauer, A., Sipatchin, A., Stingl, K., Ivanov, I., & Wahl, S.	2024	Neugebauer, A., Sipatchin, A., Stingl, K., Ivanov, I., & Wahl, S. (2024). Influence of open-source virtual-reality based gaze training on navigation performance in Retinitis pigmentosa patients in a crossover randomized controlled trial. PLoS ONE, 19(2), e0291902. https://doi.org/10.1371/journal.pone.0291902
Neugebauer, A., Štingl, K., Ivanov, I. V., & Wahl, S.	2021	Neugebauer, A., Štingl, K., Ivanov, I. V., & Wahl, S. (2021). Influence of Systematic Gaze Patterns in Navigation and Search Tasks with Simulated Retinitis Pigmentosa. Brain Sciences, 11(2), 223. https://doi.org/10.3390/brainsci11020223
Nixon, N., Thomas, P. B. M., & Jones, P. R.	2023	Nixon, N., Thomas, P. B. M., & Jones, P. R. (2023). Feasibility study of an automated Strabismus screening Test using Augmented Reality and Eye-tracking (STARE). Eye, 37(17), 3609–3614. https://doi.org/10.1038/s41433-023-02566-0
Odayappan, A., Sivakumar, P., Kotawala, S., Raman, R., Nachiappan, S., Pachiyappan, A., & Venkatesh, R.	2022	Odayappan, A., Sivakumar, P., Kotawala, S., Raman, R., Nachiappan, S., Pachiyappan, A., & Venkatesh, R. (2022). Comparison of a new head mount virtual reality perimeter (C3 field Analyzer) with automated field analyzer in Neuro-Ophthalmic Disorders. Journal of Neuro-Ophthalmology, 43(2), 232–236. https://doi.org/10.1097/wno.0000000000001714
Phu, J., Wang, H., & Kalloniatis, M.	2023	Phu, J., Wang, H., & Kalloniatis, M. (2023). Comparing a head‐mounted virtual reality perimeter and the Humphrey Field Analyzer for visual field testing in healthy and glaucoma patients. Ophthalmic and Physiological Optics, 44(1), 83–95. https://doi.org/10.1111/opo.13229
Portengen, B. L., Naber, M., Jansen, D. J., Van Den Boomen, C., Imhof, S. M., & Porro, G. L.	2022	Portengen, B. L., Naber, M., Jansen, D. J., Van Den Boomen, C., Imhof, S. M., & Porro, G. L. (2022). Maintaining fixation by children in a virtual reality version of pupil perimetry. Journal of Eye Movement Research, 15(3). https://doi.org/10.16910/jemr.15.3.2
Pruett, J. K., Linton, E. F., Donahue, S. P., & Groth, S. L.	2024	Pruett, J. K., Linton, E. F., Donahue, S. P., & Groth, S. L. (2024). Accuracy and Reproducibility of Virtual Reality Perimetry in Children. Journal of Pediatric Ophthalmology &amp; Strabismus, 61(4), 262–266. https://doi.org/10.3928/01913913-20240118-03
Rajavi, Z., Soltani, A., Vakili, A., Sabbaghi, H., Behradfar, N., Kheiri, B., & Reza, M.	2021	Rajavi, Z., Soltani, A., Vakili, A., Sabbaghi, H., Behradfar, N., Kheiri, B., & Reza, M. (2021). Virtual reality game playing in Amblyopia therapy: a randomized clinical trial. Journal of Pediatric Ophthalmology & Strabismus, 58(3), 154–160. https://doi.org/10.3928/01913913-20210108-02
Razeghinejad, R., Gonzalez-Garcia, A., Myers, J. S., & Katz, L. J.	2020	Razeghinejad, R., Gonzalez-Garcia, A., Myers, J. S., & Katz, L. J. (2020). Preliminary report on a novel virtual reality perimeter compared with standard automated perimetry. Journal of Glaucoma, 30(1), 17–23. https://doi.org/10.1097/ijg.0000000000001670
Sarker, P., Zaman, N., Ong, J., Paladugu, P., Aldred, M. J., Waisberg, E., Lee, A. G., & Tavakkoli, A.	2023	Sarker, P., Zaman, N., Ong, J., Paladugu, P., Aldred, M. J., Waisberg, E., Lee, A. G., & Tavakkoli, A. (2023). Test–Retest reliability of virtual reality devices in quantifying for relative afferent pupillary defect. Translational Vision Science & Technology, 12(6), 2. https://doi.org/10.1167/tvst.12.6.2
Sayed, A. M., Abdel-Mottaleb, M., Kashem, R., Roongpoovapatr, V., Elsawy, A., Abdel-Mottaleb, M., Parrish, R. K., & Shousha, M. A.	2020	Sayed, A. M., Abdel-Mottaleb, M., Kashem, R., Roongpoovapatr, V., Elsawy, A., Abdel-Mottaleb, M., Parrish, R. K., & Shousha, M. A. (2020). Expansion of Peripheral Visual Field with Novel Virtual Reality Digital Spectacles. American Journal of Ophthalmology, 210, 125–135. https://doi.org/10.1016/j.ajo.2019.10.006
Sharma, M., Savatovsky, E., Huertas, L., O’Brien, R., Grajewski, A., & Bitrian, E.	2024	Sharma, M., Savatovsky, E., Huertas, L., O’Brien, R., Grajewski, A., & Bitrian, E. (2024). Esterman Visual field testing using a virtual reality headset in Glaucoma. Ophthalmology Science, 4(5), 100534. https://doi.org/10.1016/j.xops.2024.100534
Shetty, V., Sankhe, P., Haldipurkar, S. S., Haldipurkar, T., Dhamankar, R., Kashelkar, P., Shah, D., Mhatre, P., & Setia, M. S.	2022	Shetty, V., Sankhe, P., Haldipurkar, S. S., Haldipurkar, T., Dhamankar, R., Kashelkar, P., Shah, D., Mhatre, P., & Setia, M. S. (2022). Diagnostic performance of the PalmScan VF2000 Virtual Reality Visual Field Analyzer for identification and classification of glaucoma. Journal of Ophthalmic and Vision Research. https://doi.org/10.18502/jovr.v17i1.10168
Silva, R. N. E., Kim, J. A., Li, Y., Chen, C., Chaudhry, A. F., Berneshawi, A. R., Zhang, M., Villarreal, A., Liu, J., Shue, A., Chang, D. S., & Chang, R. T.	2024	Silva, R. N. E., Kim, J. A., Li, Y., Chen, C., Chaudhry, A. F., Berneshawi, A. R., Zhang, M., Villarreal, A., Liu, J., Shue, A., Chang, D. S., & Chang, R. T. (2024). Repeatability of a virtual reality headset perimeter in glaucoma and ocular hypertensive patients. Translational Vision Science & Technology, 13(6), 14. https://doi.org/10.1167/tvst.13.6.14
Sipatchin, A., Wahl, S., & Rifai, K.	2021	Sipatchin, A., Wahl, S., & Rifai, K. (2021). Eye-Tracking for Clinical Ophthalmology with Virtual Reality (VR): A Case Study of the HTC Vive Pro Eye’s Usability. Healthcare, 9(2), 180. https://doi.org/10.3390/healthcare9020180
Soans, R. S., Renken, R., John, J. E. A., Bhongade, A., Raj, D., Saxena, R., Tandon, R., Gandhi, T. K., & Cornelissen, F. W.	2021	Soans, R. S., Renken, R., John, J. E. A., Bhongade, A., Raj, D., Saxena, R., Tandon, R., Gandhi, T. K., & Cornelissen, F. W. (2021). Patients prefer a virtual reality approach over a similarly performing Screen-Based approach for continuous Oculomotor-Based screening of glaucomatous and Neuro-Ophthalmological visual field defects. Frontiers in Neuroscience, 15. https://doi.org/10.3389/fnins.2021.…
Stapelfeldt, J., Kucur, Ş. S., Huber, N., Höhn, R., & Sznitman, R.	2021	Stapelfeldt, J., Kucur, Ş. S., Huber, N., Höhn, R., & Sznitman, R. (2021). Virtual Reality–Based and conventional visual field examination comparison in healthy and glaucoma patients. Translational Vision Science & Technology, 10(12), 10. https://doi.org/10.1167/tvst.10.12.10
Tan, F., Yang, X., Fan, Y., & Liao, Y.	2022	Tan, F., Yang, X., Fan, Y., & Liao, Y. (2022). The study of Short-Term Plastic Visual Perceptual Training based on virtual and Augmented Reality Technology in Amblyopia. Journal of Ophthalmology, 2022, 1–7. https://doi.org/10.1155/2022/2826724
Tatiyosyan, S. A., Rifai, K., & Wahl, S.	2020	Tatiyosyan, S. A., Rifai, K., & Wahl, S. (2020). Standalone cooperation-free OKN-based low vision contrast sensitivity estimation in VR - a pilot study. Restorative Neurology and Neuroscience, 38(2), 119–129. https://doi.org/10.3233/rnn-190937
Terracciano, R., Mascolo, A., Venturo, L., Guidi, F., Vaira, M., Eandi, C. M., & Demarchi, D.	2023	Terracciano, R., Mascolo, A., Venturo, L., Guidi, F., Vaira, M., Eandi, C. M., & Demarchi, D. (2023). Kinetic Perimetry on Virtual Reality Headset. IEEE Transactions on Biomedical Circuits and Systems, vol. 17, no. 3, pp. 413-419. doi: 10.1109/TBCAS.2023.3249045
Tsapakis, S., Papaconstantinou, D., Diagourtas, A., Droutsas, K., Andreanos, K., Moschos, M. M., & Brοuzas, D.	2017	Tsapakis, S., Papaconstantinou, D., Diagourtas, A., Droutsas, K., Andreanos, K., Moschos, M. M., & Brοuzas, D. (2017). Visual field examination method using virtual reality glasses compared with the Humphrey perimeter. Clinical Ophthalmology, Volume 11, 1431–1443. https://doi.org/10.2147/opth.s131160
Versek, C., Rissmiller, A., Tran, A., Taya, M., Chowdhury, K. R., Bex, P. J., & Sridhar, S.	2019	Versek, C., Rissmiller, A., Tran, A., Taya, M., Chowdhury, K. R., Bex, P. J., & Sridhar, S. (2019). Portable system for Neuro-Optical diagnostics using virtual reality display. Military Medicine, 184(Supplement_1), 584–592. https://doi.org/10.1093/milmed/usy286
Waisberg, E., Ong, J., Zaman, N., Kamran, S. A., Lee, A. G., & Tavakkoli, A.	2022	Waisberg, E., Ong, J., Zaman, N., Kamran, S. A., Lee, A. G., & Tavakkoli, A. (2022). Head-Mounted Dynamic Visual Acuity for G-Transition Effects During Interplanetary Spaceflight: Technology Development and Results from an Early Validation Study. Aerospace Medicine and Human Performance, 93(11), 800–805. https://doi.org/10.3357/amhp.6092.2022
Wang, B., Alvarez-Falcón, S., El-Dairi, M., & Freedman, S. F.	2023	Wang, B., Alvarez-Falcón, S., El-Dairi, M., & Freedman, S. F. (2023). Performance of virtual reality game–based automated perimetry in patients with childhood glaucoma. Journal of American Association for Pediatric Ophthalmology and Strabismus, 27(6), 325.e1-325.e6. https://doi.org/10.1016/j.jaapos.2023.08.014
Wong, K., Ang, B. C. H., Gunasekeran, D. V., Husain, R., Boon, J., Vikneson, K., Tan, Z. P. Q., Tan, G. S. W., Wong, T. Y., & Agrawal, R.	2023	Wong, K., Ang, B. C. H., Gunasekeran, D. V., Husain, R., Boon, J., Vikneson, K., Tan, Z. P. Q., Tan, G. S. W., Wong, T. Y., & Agrawal, R. (2023). Remote perimetry in a virtual reality metaverse environment for Out-of-Hospital Functional Eye Screening compared against the Gold Standard Humphrey Visual Fields Perimeter: Proof-of-Concept Pilot study. Journal of Medical Internet Research, 25, e45044.…
Yang, X., Fan, Y., Chu, H., Li, Y., Wiederhold, B. K., Wiederhold, M. D., & Liao, Y.	2022	Yang, X., Fan, Y., Chu, H., Li, Y., Wiederhold, B. K., Wiederhold, M. D., & Liao, Y. (2022). Preliminary study of Short-Term Visual Perceptual Training based on virtual reality and Augmented Reality in postoperative strabismic patients. Cyberpsychology, Behavior, and Social Networking, 25(7), 465–470. https://doi.org/10.1089/cyber.2022.0113
Yasuda, K., Muroi, D., Ohira, M., & Iwata, H.	2017	Yasuda, K., Muroi, D., Ohira, M., & Iwata, H. (2017). Validation of an immersive virtual reality system for training near and far space neglect in individuals with stroke: a pilot study. Topics in Stroke Rehabilitation, 24(7), 533–538. https://doi.org/10.1080/10749357.2017.1351069
Žiak, P., Holm, A., Halička, J., Mojžíš, P., & Piñero, D. P.	2017	Žiak, P., Holm, A., Halička, J., Mojžíš, P., & Piñero, D. P. (2017). Amblyopia treatment of adults with dichoptic training using the virtual reality oculus rift head mounted display: preliminary results. BMC Ophthalmology, 17(1). https://doi.org/10.1186/s12886-017-0501-8
